# Escherichia marmotae - a human pathogen easily misidentified as Escherichia coli

**DOI:** 10.1101/2022.01.26.22269802

**Authors:** Audun Sivertsen, Ruben Dyrhovden, Marit Gjerde Tellevik, Torbjørn Sæle Bruvold, Eirik Nybakken, Dag Harald Skutlaberg, Ingerid Skarstein, Øyvind Kommedal

**Affiliations:** Department of Microbiology, Haukeland University Hospital, Bergen, Norway; University of Bergen, Bergen, Norway

## Abstract

We hereby present the first descriptions of human invasive infections caused by *Escherchia marmotae*, a recently described species that encompasses the former *“Escherichia* cryptic clade V”. We report four cases, one acute sepsis of unknown origin, one post-operative sepsis after cholecystectomy, one spondylodiscitis and one upper urinary tract infection. Cases were identified through unsystematic queries in a single clinical lab during six months. Through genome sequencing of the causative strains combined with available genomes from elsewhere we demonstrate *E. marmotae* to be a likely ubiquitous species containing genotypic virulence traits associated with *Escherichia* pathogenicity. The invasive isolates were scattered among isolates from a range of non-human sources, thus indicating inherent virulence in multiple phylogenetic lineages. Pan genome analyses indicate that *E. marmotae* has a large accessory genome and is likely to obtain ecologically advantageous traits like genes encoding antimicrobial resistance. Reliable identification might be possible by MALDI-ToF MS, but relevant spectra are missing in commercial databases. *E. marmotae* can be identified through 16S rRNA sequencing. *Escherichia marmotae* could represent a relatively common human pathogen and improved diagnostics will provide a better understanding of its clinical importance.
