## Supplementary table 1 for "Escherichia marmotae - a human pathogen easily misidentified as Escherichia coli"

### Sheet: Datasetcsv
Supplementary table 1: baseline data describing all strains included in this study
assembly_accession	bioproject	biosample	taxid	organism_name	infraspecific_name	Host	Phylogenetic_group	submitter
GCA_000807695.3	PRJNA247449	SAMN02777259	1499973	Escherichia marmotae	HT073016	Marmota himalayana	E.marmotae	China
GCA_001561675.1	PRJNA295914	SAMN04273080	1499973	Escherichia marmotae	B116	Human	E.marmotae	United Kingdom
GCA_002109985.1	PRJNA38939	SAMN06392864	1499973	Escherichia marmotae	E1118	ND	E.marmotae
GCA_002573245.1	PRJNA352198	SAMN05977332	1499973	Escherichia marmotae	12b_Esco_HA-NL	Human	E.marmotae	Netherlands
GCA_002573255.1	PRJNA352198	SAMN05977331	1499973	Escherichia marmotae	12_Esco_HA-NL	Human	E.marmotae	Netherlands
GCA_003358385.1	PRJNA432505	SAMN08462957	1499973	Escherichia marmotae	SC345	Freshwater	E.marmotae	USA
GCA_003358405.1	PRJNA432505	SAMN08462956	1499973	Escherichia marmotae	SC344	Freshwater	E.marmotae	USA
GCA_003358435.1	PRJNA432505	SAMN08462954	1499973	Escherichia marmotae	SC342	Freshwater	E.marmotae	USA
GCA_003358465.1	PRJNA432505	SAMN08462953	1499973	Escherichia marmotae	SC341	Freshwater	E.marmotae	USA
GCA_003358535.1	PRJNA432505	SAMN08462949	1499973	Escherichia marmotae	SC337	Freshwater	E.marmotae	USA
GCA_003358645.1	PRJNA432505	SAMN08462943	1499973	Escherichia marmotae	SC331	Freshwater	E.marmotae	USA
GCA_003358665.1	PRJNA432505	SAMN08462941	1499973	Escherichia marmotae	SC329	Freshwater	E.marmotae	USA
GCA_003358755.1	PRJNA432505	SAMN08462938	1499973	Escherichia marmotae	SC326	Freshwater	E.marmotae	USA
GCA_003358775.1	PRJNA432505	SAMN08462942	1499973	Escherichia marmotae	SC330	Freshwater	E.marmotae	USA
GCA_011751205.1	PRJNA400628	SAMN12212559	1499973	Escherichia marmotae	UMB2500_14	Human	E.marmotae	USA
GCA_013363435.1	PRJNA632731	SAMN14918579	1499973	Escherichia marmotae	E690	Cow	E.marmotae	Spain
GCA_013392385.1	PRJNA603881	SAMN13943453	1499973	Escherichia marmotae	BS116-C	Human	E.marmotae	Switzerland
GCA_013636045.1	PRJNA605147	SAMN15148435	1499973	Escherichia marmotae	RHB42-C09	Sheep	E.marmotae	United Kingdom
GCA_013636235.1	PRJNA605147	SAMN15148229	1499973	Escherichia marmotae	RHB24-C12	Sheep	E.marmotae	United Kingdom
GCA_013732895.1	PRJNA605147	SAMN15148701	1499973	Escherichia marmotae	RHBSTW-00814	Freshwater	E.marmotae	United Kingdom
GCA_013745515.1	PRJNA605147	SAMN15148693	1499973	Escherichia marmotae	RHBSTW-00777	Freshwater	E.marmotae	United Kingdom
GCA_013746655.1	PRJNA605147	SAMN15148663	1499973	Escherichia marmotae	RHBSTW-00605	Freshwater	E.marmotae	United Kingdom
GCA_014103465.1	PRJNA605147	SAMN15148662	1499973	Escherichia marmotae	RHBSTW-00604	Freshwater	E.marmotae	United Kingdom
GCA_014103665.1	PRJNA605147	SAMN15148555	1499973	Escherichia marmotae	RHBSTW-00265	Freshwater	E.marmotae	United Kingdom
GCA_014103675.1	PRJNA605147	SAMN15148554	1499973	Escherichia marmotae	RHBSTW-00263	Freshwater	E.marmotae	United Kingdom
GCA_014330995.1	PRJNA528851	SAMN11246438	1499973	Escherichia marmotae	EC245	Wild boar	E.marmotae	Italy
GCA_014331035.1	PRJNA528851	SAMN11246437	1499973	Escherichia marmotae	EC237	Wild boar	E.marmotae	Italy
GCA_014331505.1	PRJNA528851	SAMN11246415	1499973	Escherichia marmotae	EC115	Wild boar	E.marmotae	Italy
GCA_014332865.1	PRJNA602163	SAMN13884716	1499973	Escherichia marmotae	1374a	Bird	E.marmotae	Australia
GCA_014878825.1	PRJNA666081	SAMN16278405	1499973	Escherichia marmotae	UoL_22	Cat	E.marmotae	United Kingdom
GCA_016530545.1	PRJNA602991	SAMN13915645	1499973	Escherichia marmotae	6-77	Human	E.marmotae	Portugal
GCA_900499915.1	PRJEB28020	SAMEA4811156	1499973	Escherichia marmotae	895B	Human	E.marmotae	France
GCA_900636405.1	PRJEB6403	SAMEA3446347	1499973	Escherichia marmotae	NCTC8196	ND	E.marmotae	United Kingdom
GCA_900637015.1	PRJEB6403	SAMEA4557829	1499973	Escherichia marmotae	NCTC11133	ND	E.marmotae	United Kingdom
GCA_902709585.2	PRJEB35745	SAMEA6378177	1499973	Escherichia marmotae	H1-003-0086-C-F	Human	E.marmotae	France
GCF_000007445.1	PRJNA224116	SAMN02604094	199310	Escherichia coli CFT073	CFT073	Human	E.coli/B2	USA
GCF_000010485.1	PRJNA224116	SAMD00060923	431946	Escherichia coli SE15	SE15	Human	E.coli/B2	Japan
GCF_000010745.1	PRJNA224116	SAMD00060956	585395	Escherichia coli O103:H2 str. 12009	12009	Human	E.coli/B1	Japan
GCF_000013305.1	PRJNA224116	SAMN02604181	362663	Escherichia coli 536	536	Human	E.coli/B2	Germany
GCF_000017765.1	PRJNA224116	SAMN02604037	331112	Escherichia coli HS	HS	Human	E.coli/A	USA
GCF_000019645.1	PRJNA224116	SAMN02604066	439855	Escherichia coli SMS-3-5	SMS-3-5	Environment	E.coli/F	USA
GCF_000026245.1	PRJNA224116	SAMEA3138229	585055	Escherichia coli 55989	55989	Human	E.coli/B1	France
GCF_000026285.1	PRJNA224116	SAMEA3138231	585035	Escherichia coli S88	S88	Human	E.coli/B2	France
GCF_000026305.1	PRJNA224116	SAMEA3138232	585397	Escherichia coli ED1a	ED1a	Human	E.coli/ B2	France
GCF_000026325.1	PRJNA224116	SAMEA3138233	585056	Escherichia coli UMN026	UMN026	Human	E.coli/D	France
GCF_000026345.1	PRJNA224116	SAMEA3138234	585057	Escherichia coli IAI39	IAI39	Human	E.coli/F	France
GCF_000027125.1	PRJNA224116	SAMEA2272277	216592	Escherichia coli 042	42	Human	E.coli/D	United Kingdom
GCF_000091005.1	PRJNA224116	SAMD00060955	573235	Escherichia coli O26:H11 str. 11368	11368	Human	E.coli/B1	Japan
GCF_000167815.1	PRJNA224116	SAMN02435852	340184	Escherichia coli B7A	B7A	Human	E.coli/B1	USA
GCF_000167875.2	PRJNA224116	SAMN02435896	340186	Escherichia coli E110019	E110019	Human	E.coli/ B1	USA
GCF_000167915.2	PRJNA224116	SAMN02435879	344610	Escherichia coli 53638	53638	Human	E.coli/A	USA
GCF_000168095.1	PRJNA224116	SAMN02435838	358709	Escherichia coli 101-1	101-1	Human	E.coli/A	USA
GCF_000176695.2	PRJNA224116	SAMN02595374	656393	Escherichia coli H299	H299	Human	E.coli/G	UAS
GCF_000190495.1	PRJNA224116	SAMN02596695	550694	Escherichia fergusonii B253	B253	Bird	E.fergusonii	USA
GCF_000208465.1	PRJNA224116	SAMN02469839	754327	Escherichia sp. TW09231	TW09231	Environment	CladeIII	USA
GCF_000214765.2	PRJNA224116	SAMN02603711	1033813	Escherichia coli NA114	NA114	Human	E.coli/B2	Pakistan
GCF_000284495.1	PRJNA224116	SAMEA3138414	591946	Escherichia coli LF82	LF82	Human	E.coli/B2	France
GCF_000805835.1	PRJNA224116	SAMN03174511	562	Escherichia coli	4608-58	Human	E.coli/E	USA
GCF_001514625.1	PRJNA224116	SAMD00026627	208962	Escherichia albertii	94389	Human	E.albertii/Group2	Japan
GCF_001514985.1	PRJNA224116	SAMD00026638	208962	Escherichia albertii	HIPH08472	Human	E.albertii/Group5	Japan
GCF_001660175.1	PRJNA224116	SAMN03775335	754307	Escherichia sp. B1147	B1147	Bird	CladeII	USA
GCF_001865905.1	PRJNA224116	SAMN05730657	562	Escherichia coli	ECOR31	Non human mammal	E. coli/E	Sweden
GCF_002110245.1	PRJNA224116	SAMN06392855	656410	Escherichia coli H605	H605	Human	CladeIV	USA
GCF_002110555.1	PRJNA224116	SAMN06392839	656387	Escherichia coli H223	H223	Human	E.coli/B2	USA
GCF_002189835.1	PRJNA224116	SAMN05017740	562	Escherichia coli	ECOR60	Human	E.coli/B2	Germany
GCF_002189905.1	PRJNA224116	SAMN05017752	562	Escherichia coli	ECOR63	Human	E.coli/B2	Germany
GCF_002189945.1	PRJNA224116	SAMN05017771	562	Escherichia coli	ECOR64	Human	E.coli/B2	Germany
GCF_002190105.1	PRJNA224116	SAMN05003827	562	Escherichia coli	ECOR01	Human	E. coli/A	Germany
GCF_002190935.1	PRJNA224116	SAMN05007547	562	Escherichia coli	ECOR42	Human	E. coli/E	Germany
GCF_002190975.1	PRJNA224116	SAMN05010820	562	Escherichia coli	ECOR49	Human	E. coli/D	Germany
GCF_003028775.1	PRJNA224116	SAMN07196154	562	Escherichia coli	E24377A	Human	E.albertii/Group4	Pakistan
GCF_003123505.1	PRJNA224116	SAMN08915508	562	Escherichia coli	RDEx444	Human	E.coli/A	France
GCF_013363015.1	PRJNA224116	SAMN15221738	562	Escherichia coli	S286	Human	E.coli/C	France
GCF_902498915.1	PRJEB34275	SAMEA5953375	2608867	Escherichia ruysiae	OPT1704	Human	E.ruysiae	Netherlands
GCA_916400015.1	PRJEB47670	SAMEA10159324	1499973	Escherichia marmotae	HUSEmarmC1	Human	E.marmotae	Norway
GCA_916397085.1	PRJEB47670	SAMEA10159325	1499973	Escherichia marmotae	HUSEmarmC2	Human	E.marmotae	Norway
GCA_916398445.1	PRJEB47670	SAMEA10159326	1499973	Escherichia marmotae	HUSEmarmC3	Human	E.marmotae	Norway
GCA_916401145.1	PRJEB47670	SAMEA10159327	1499973	Escherichia marmotae	HUSEmarmC4A	Human	E.marmotae	Norway
GCA_916401445.1	PRJEB47670	SAMEA10159328	1499973	Escherichia marmotae	HUSEmarmC4B	Human	E.marmotae	Norway
