## Supplementary table 2 for "Escherichia marmotae - a human pathogen easily misidentified as Escherichia coli"

### Sheet: Ark 1
Supplementary table 2: antimicrobial susceptibility testing with disk diffusion, S/I/R designations given as per Nordicast guidelines of september 2021
Antimicrobial agent	Case 1 Spondylo- discitis	Case 2 UTI	Case 3 blood culture	Case 4 Cholangitis
Ampicillin	s	s	s	S
Amoxicillin-clavulanic acid	S	s	s	s
Piperacillin-tazobactam	S	NT	S	S
Cefotaxime	NT	S	S	S
Ceftazidime	S	S	S	S
Ertapenem	NT	NT	S	NT
Imipenem	NT	NT	S	NT
Meropenem	S	S	S	S
Gentamicin	S	S	S	S
Ciprofloxacin	S	S	S	S
Trimetoprim	NT	S	NT	NT
Trimethoprim-sulfamethoxazole	S	S	S	S
Nitrofurantoin	NT	S	NT	NT
NT= Not tested
