## Supplementary table 3 for "Escherichia marmotae - a human pathogen easily misidentified as Escherichia coli"

### Sheet: Ark 1
Supplementary table 3: MaldiTOF-MS results for the clinical E. marmotae isolates using database L 2020 9607MSP.
Isolate	Run*	Organism (best match)	Organism (second-best match)	Score against Escherichia marmotae
HUSEmarmC1	Run1	Escherichia marmotae 1.86	Escherichia coli 1.83	1.86
	Run2	Escherichia marmotae 1.87	Escherichia coli 1.70	1.87
HUSEmarmC2	Run1	Escherichia coli 2.01	Escherichia coli 1.93	1.88
	Run2	Escherichia coli 2.06	Escherichia marmotae 2.03	2.03
HUSEmarmC3	Run1	Escherichia marmotae 1.79	Citrobacter farmeri 1.77	1.79
	Run2	Escherichia marmotae 2.02	Escherichia coli 1.87	2.02
HUSEmarm4a	Run1	Escherichia marmotae 2.00	Citrobacter farmeri 1.92	2.00
	Run2	Escherichia marmotae 1.98	Escherichia coli 1.94	1.98
HUSEmarm4b	Run1	Escherichia marmotae 1.86	Escherichia coli 1.86	1.86
	Run2	Escherichia coli 2.02	Escherichia coli 1.99	1.99
*Each isolate was analyzed in duplicate. Bacteria were transferred directly to a MALDI-TOF MS target plate and analyzed using the standard routine protocol without on-plate formic-acid treatment
